# Systematic comparison of Mendelian randomization studies and randomized controlled trials using electronic databases

**DOI:** 10.1101/2022.04.11.22273633

**Authors:** Maria K. Sobczyk, Jie Zheng, George Davey Smith, Tom R. Gaunt

## Abstract

Mendelian Randomization (MR) uses genetic instrumental variables to make causal inferences. Whilst sometimes referred to as “nature’s randomized trial”, it has distinct assumptions that make comparisons between the results of MR studies with those of actual randomized controlled trials (RCTs) invaluable. To scope the potential for (semi-)-automated triangulation of MR and RCT evidence, we mined ClinicalTrials.Gov, PubMed and EpigraphDB databases and carried out a series of 26 manual literature comparisons among 54 MR and 77 RCT publications. We found that only 11% of completed RCTs identified in ClinicalTrials.Gov submitted their results to the database. Similarly low coverage was revealed for Semantic Medline (SemMedDB) semantic triples derived from MR and RCT publications –25% and 12%, respectively. Among intervention types that can be mimicked by MR, only trials of pharmaceutical interventions could be automatically matched to MR results due to insufficient annotation with MeSH ontology. A manual survey of the literature highlighted the potential for triangulation across a number of exposure/outcome pairs if these challenges can be addressed. We conclude that careful triangulation of MR with RCT evidence should involve consideration of similarity of phenotypes across study designs, intervention intensity and duration, study population demography and health status, comparator group, intervention goal and quality of evidence.
