## Supplementary Dataset 3 for "Systematic comparison of Mendelian randomization studies and randomized controlled trials using electronic databases"

### Sheet: intervention_model
intervention model	main_dataset	all_RCTs	main_dataset_freq	all_RCTs_freq
Crossover Assignment	1603	20622	0.116803	0.123521
Parallel Assignment	12121	146330	0.883197	0.876479
Chi-squared	5.24305
p-value	0.0220346

### Sheet: primary_purpose
primary purpose	main_dataset	all_RCTs	main_dataset_freq	all_RCTs_freq
Basic Science	370	7963	0.0269601	0.0477358
Diagnostic	147	3107	0.0107112	0.0186255
Health Services Research	226	4455	0.0164675	0.0267064
Other	331	7332	0.0241183	0.0439531
Prevention	1422	22767	0.103614	0.136481
Screening	34	1066	0.00247741	0.00639035
Supportive Care	382	9463	0.0278345	0.0567279
Treatment	10812	110661	0.787817	0.66338
Chi-squared	951.53
p-value	2.2e-16

### Sheet: overall_status
overall status	main_dataset	all_RCTs	main_dataset_freq	all_RCTs_freq
Active, not recruiting	398	7585	0.0291789	0.0497302
Completed	12293	92409	0.901246	0.605869
Enrolling by invitation	2	1357	0.000146628	0.00889702
Recruiting	6	26216	0.000439883	0.171882
Terminated	913	9391	0.0669355	0.061571
Unknown status	28	15565	0.00205279	0.10205
	13640	152523	166163
Chi-squared	5632.8		104702
p-value	2.2e-16		0.117409

### Sheet: trial_phase
trial phase	main_dataset	all_RCTs	main_dataset_freq	all_RCTs_freq
NA	2761	80205	0.20118	0.481235
Early Phase 1	26	1513	0.00189449	0.00907809
Phase 1	670	12062	0.0488196	0.0723727
Phase 1/Phase 2	275	3909	0.0200379	0.0234542
Phase 2	3060	23279	0.222967	0.139675
Phase 2/Phase 3	290	4137	0.0211309	0.0248222
Phase 3	4977	23361	0.362649	0.140167
Phase 4	1665	18199	0.12132	0.109195
Chi-squared	8070.6
p-value	2.2e-16

### Sheet: gender
gender	main_dataset	all_RCTs	main_dataset_freq	all_RCTs_freq
All	12117	141718	0.882906	0.848855
Female	1105	17467	0.0805159	0.104623
Male	502	7767	0.0365783	0.0465224
Chi-squared	116.37
p-value	2.2e-16

### Sheet: number_of_arms
number of arms	main_dataset	all_RCTs	main_dataset_freq	all_RCTs_freq
2	9148	126689	0.670674	0.758971
3	2382	23381	0.174633	0.140071
4	1198	10319	0.0878299	0.0618193
5	370	2489	0.0271261	0.0149112
6	283	2095	0.0207478	0.0125508
7	72	535	0.00527859	0.00320509
8	81	537	0.00593842	0.00321707
9	28	241	0.00205279	0.00144379
10	27	209	0.00197947	0.00125208
11	6	78	0.000439883	0.000467284
12	15	139	0.00109971	0.000832724
13	6	39	0.000439883	0.000233642
14	10	52	0.000733138	0.000311523
15	3	31	0.000219941	0.000185715
16	3	30	0.000219941	0.000179725
17	2	14	0.000146628	8.38715e-05
18	1	21	7.33138e-05	0.000125807
19	2	8	0.000146628	4.79266e-05
22	1	5	7.33138e-05	2.99541e-05
24	2	10	0.000146628	5.99082e-05
Chi-squared	619.95
p-value	2.2e-16
