## Supplementary Tables for "Systematic comparison of Mendelian randomization studies and randomized controlled trials using electronic databases"

### Sheet: Table S1
Intervention	Main	Main %	Literature	Literature %
Drug	10187	0.628168	9554	0.388943
Other	1705	0.105137	3668	0.149324
Biological	1289	0.0794845	1468	0.0597623
Behavioral	1013	0.0624653	2427	0.0988031
Device	1209	0.0745514	2472	0.100635
Procedure	436	0.0268854	2952	0.120176
Dietary Supplement	215	0.0132577	662	0.02695
Radiation	109	0.00672134	672	0.0273571
Genetic	19	0.00117161	117	0.00476307
Combination Product	24	0.00147993	71	0.00289041
Diagnostic Test	11	0.000678301	501	0.0203957

### Sheet: Table S2
MR Exposure	RCT Drug Intervention	MR Outcomes	RCT Conditions	Matching trials	Concordant direction of effect?	xQTL	Notes
CETP	EVACETRAPIB, ANACETRAPIB	LDL cholesterol || id:300, HDL cholesterol || id:299, Total cholesterol || id:301, Triglycerides || id:302	Hyperlipidemia, Dyslipidemia, Hypercholesterolemia, Hyperlipoproteinemia Type II	7	Yes	eQTL
HMGCR	ATORVASTATIN, PRAVASTATIN, SIMVASTATIN	LDL cholesterol || id:300, Total cholesterol || id:301, Non-cancer illness code, self-reported: high cholesterol || id:UKB-b:10912	Hyperlipidemia, Dyslipidemia, Hypercholesterolemia, Mixed Dyslipidemia etc.	50	Yes	eQTL
GUCY1A3 and GUCY1B3	RIOCIGUAT	Diastolic blood pressure automated reading || id:UKB-a:359, Vascular/heart problems diagnosed by doctor: High blood pressure || id:UKB-b:14177	Pulmonary Hypertension, Pulmonary Arterial Hypertension	7	Yes	eQTL	Main drug target is GUCY1A2
IGF1R	MECASERMIN	Height || id:89	Growth Disorders|Insulin-Like Growth Factor-1 Deficiency	1	No	eQTL
IL2RA	DACLIZUMAB	Type 1 diabetes || id:285	Diabetes Mellitus, Type 1	1	No - no significant effect seen in RCT	eQTL	Opposite direction of effect seen depending on the 2 instruments used in MR. This suggests hidden pleiotropy in at least one of the variants. Expect to see inhibition of IL2RA resulting in less disease based on direction seen in multiple sclerosis (main drug indication).
KCNJ11	GLIMEPIRIDE	Diabetes diagnosed by doctor || id:UKB-b:10753	Diabetes Mellitus, Type 2, Diabetes, Pre-diabetes	63	Yes	eQTL
ACE	ENALAPRIL, LISINOPRIL, PERINDOPRIL	Vascular/heart problems diagnosed by doctor: High blood pressure || id:UKB-b:14177	Hypertension, Essential Hypertension, Hypertension, Pulmonary|Ventricular Dysfunction, Left	3	Yes	eQTL
PDE3A	ANAGRELIDE	Platelet count || id:1008	Thrombocythemia	1	Yes	eQTL
CD86	ABATACEPT	Multiple sclerosis || id:1025	Multiple Sclerosis, Relapsing-Remitting	1	No - no significant effect seen in RCT	eQTL
ESR1	FULVESTRANT, TAMOXIFEN	Breast cancer (Combined Oncoarray; iCOGS; GWAS meta analysis) || id:1126	Breast Cancer, Estrogen Receptor-positive (ER+) Breast Cancer etc.	9	Yes*	eQTL	*RCTs focussed on use of tamoxifen as a control, and not intervention so no effect observed. MR estimate is in agreement with tissue-specific agonist and antagonist effect of tamoxifen (Gallo and Kaufman 1997) on estrogen receptor (agonist observed in MR).
ESR1	ESTRADIOL, POLYESTRADIOL PHOSPHATE	Femoral neck bone mineral density || id:980, Lumbar spine bone mineral density || id:982, Heel bone mineral density (BMD) T-score automated || id:UKB-a:500	Bone Mineral Density	1	No*	eQTL	*RCT, carried out in adolescents, found no significant effect. MR estimate is in disagreement with agonist role on estrogen receptor leading to increase in bone mineral density, which is found in published RCTs in the literature (Ettinger et al. 2004).
PARP3	OLAPARIB, VELIPARIB, RUCAPARIB	Ovarian cancer || id:1120	Ovarian Neoplasms, Ovarian Cancer etc.	7	No	eQTL
MS4A1	OCRELIZUMAB, OFATUMUMAB, RITUXIMAB	Rheumatoid arthritis || id:833, Type 1 Diabetes Mellitus	Rheumatoid Arthritis, Type 1 Diabetes Mellitus	10	No	eQTL
JAK2	TOFACITINIB	Crohn's disease || id:12, Inflammatory bowel disease || id:294	Ulcerative Colitis, Crohn's Disease	6	No	eQTL
TYK2	TOFACITINIB, PEFICITINIB, UPADACITINIB	Rheumatoid arthritis || id:833, Psoriasis || id:282	Rheumatoid arthritis, Psoriasis	34	No	eQTL	tofacitinib moderately inhibits TYK2, the main drug targets are JAK1, JAK2 and JAK3

### Sheet: Table S3
subject	object	MR	RCT
Lipoproteins	Cardiovascular Diseases	8	1
Lipoproteins	Coronary heart disease	4	1
Obesity	Diabetes Mellitus, Non-Insulin-Dependent	4	4
C-reactive protein	Diabetes Mellitus, Non-Insulin-Dependent	3	1
High Density Lipoproteins	Coronary Arteriosclerosis	3	1
Pharmaceutical Preparations	Cardiovascular Diseases	3	1
Vitamin D	Disease	3	1
Diabetes Mellitus, Non-Insulin-Dependent	Disease	3	2
Disease	Diabetes Mellitus, Non-Insulin-Dependent	3	2
Insulin	Obesity	3	4
Diabetes Mellitus, Non-Insulin-Dependent	Diabetes	3	5
Insulin	Diabetes Mellitus, Non-Insulin-Dependent	3	40
Adiponectin	Diabetes Mellitus, Non-Insulin-Dependent	2	1
Amino Acids, Branched-Chain	Diabetes Mellitus, Non-Insulin-Dependent	2	1
Asthma	Obesity	2	1
Cardiovascular Diseases	Disease	2	1
Diabetic Nephropathy	Diabetes Mellitus, Insulin-Dependent	2	1
LPA	Coronary heart disease	2	1
testosterone	cardiovascular risk factor	2	1
vitamin B12	Body mass index	2	1
ethanol	Disease	2	2
homocysteine	Alzheimer's Disease	2	2
Vitamin D	Vitamin D Deficiency	2	3
Obesity	Asthma	2	4
Diabetes Mellitus, Non-Insulin-Dependent	Cardiovascular Diseases	2	8
Pharmaceutical Preparations	Disease	2	9
Pharmaceutical Preparations	Diabetes	2	13
Alanine Transaminase	Alkaline Phosphatase	1	1
Amino Acids, Branched-Chain	Insulin	1	1
Anti-Inflammatory Agents	Disease	1	1
Anticoagulants	Myocardial Ischemia	1	1
APOE	Alzheimer's Disease	1	1
Apolipoprotein A-I	Coronary heart disease	1	1
Apolipoprotein E	Alzheimer's Disease	1	1
Atherosclerosis	Cardiovascular Diseases	1	1
Atherosclerosis	Diabetes Mellitus, Non-Insulin-Dependent	1	1
ATP Citrate (pro-S)-Lyase	Low-Density Lipoproteins	1	1
beta carotene	Diabetes Mellitus, Non-Insulin-Dependent	1	1
Body mass index	Diabetes	1	1
C-reactive protein	Vitamin D	1	1
Cardiovascular Diseases	Coronary heart disease	1	1
cardiovascular risk factor	Atherosclerosis	1	1
Cerebrovascular accident	Cardiovascular Diseases	1	1
coenzyme Q10	Disease	1	1
Complement System Proteins	Disease	1	1
Coronary heart disease	Obesity	1	1
Crohn Disease	Disease	1	1
DEFA1A3	Periodontitis	1	1
Disease	Cerebrovascular accident	1	1
Disease	Fatty Liver	1	1
Disease	Liver diseases	1	1
Enzymes	Vitamin D	1	1
ethanol	Cardiovascular Diseases	1	1
Free thyroxin	thyrotropin	1	1
Genes	Dyslipidemias	1	1
Genes	interleukin-6	1	1
homocysteine	Cerebrovascular accident	1	1
Hydroxymethylglutaryl-CoA Reductase Inhibitors	Atherosclerosis	1	1
Hydroxymethylglutaryl-CoA Reductase Inhibitors	Coronary heart disease	1	1
Hyperglycemia	Diabetes Mellitus, Non-Insulin-Dependent	1	1
Hyperlipidemia	Disease	1	1
Inflammatory Bowel Diseases	Crohn Disease	1	1
Insulin	Myocardial Infarction	1	1
interleukin-6	Coronary heart disease	1	1
interleukin-6	CRP	1	1
interleukin-6	Disease	1	1
interleukin-6	Hypertensive disease	1	1
LOC107984137	Periodontitis	1	1
Low-Density Lipoproteins	High Density Lipoproteins	1	1
MTND1P5	Periodontitis	1	1
Nitrous Oxide	vitamin B12	1	1
Non-alcoholic Fatty Liver Disease	Fatty Liver	1	1
Pharmaceutical Preparations	Atherosclerosis	1	1
Pharmaceutical Preparations	Ischemic stroke	1	1
SIGLEC5	Periodontitis	1	1
testosterone	Obesity	1	1
testosterone	Vitamin D	1	1
Vitamin D Deficiency	Cardiovascular Diseases	1	1
Vitamin D	Adiponectin	1	1
Vitamin D	Alzheimer's Disease	1	1
Vitamin D	Asthma	1	1
Vitamin D	cardiovascular risk factor	1	1
Vitamin D	Genes	1	1
Age related macular degeneration	Blindness	1	2
Angiotensin-Converting Enzyme Inhibitors	Angiotensin Receptor	1	2
cardiovascular risk factor	Hypertensive disease	1	2
cardiovascular risk factor	Obesity	1	2
Disease	Obesity	1	2
Glycosylated hemoglobin A	Diabetes Mellitus, Non-Insulin-Dependent	1	2
Hydroxymethylglutaryl-CoA Reductase Inhibitors	COG2	1	2
IL6	C-reactive protein	1	2
Metabolic syndrome	Diabetes	1	2
Myocardial Infarction	Heart failure	1	2
Non-alcoholic Fatty Liver Disease	Diabetes Mellitus, Non-Insulin-Dependent	1	2
Obesity	Diabetes	1	2
Obesity	Hypertensive disease	1	2
Pharmaceutical Preparations	Coronary Arteriosclerosis	1	2
Vitamin D	Cardiovascular Diseases	1	2
Vitamin D	Diabetes Mellitus, Non-Insulin-Dependent	1	2
C-reactive protein	Obesity	1	3
Cardiovascular Diseases	Diabetes Mellitus, Non-Insulin-Dependent	1	3
Diabetes	Obesity	1	3
EEF1A2	COG2	1	3
Hydroxymethylglutaryl-CoA Reductase Inhibitors	Dyslipidemias	1	3
Hyperandrogenism	Polycystic Ovary Syndrome	1	3
Hypertensive disease	Obesity	1	3
IGHE	Disease	1	3
Metabolic syndrome	Obesity	1	3
Obesity	Chronic disease	1	3
Obesity	Disease	1	3
Pharmaceutical Preparations	Cerebrovascular accident	1	3
STN gene	COG2	1	3
vitamin B12	homocysteine	1	3
vitamin E	Disease	1	3
folate	homocysteine	1	4
mullerian-inhibiting hormone	Polycystic Ovary Syndrome	1	4
Obesity	Cardiovascular Diseases	1	4
Pharmaceutical Preparations	Alzheimer's Disease	1	4
tocilizumab	Rheumatoid Arthritis	1	4
cardiovascular risk factor	Diabetes Mellitus, Non-Insulin-Dependent	1	5
homocysteine	Cardiovascular Diseases	1	6
interleukin-6	C-reactive protein	1	6
metformin	Diabetes	1	6
Hypertensive disease	Cardiovascular Diseases	1	15
Pharmaceutical Preparations	Asthma	1	18

### Sheet: Table S4
subject	MR	RCT
Pharmaceutical Preparations	13	50
Lipoproteins	12	2
Obesity	11	21
Vitamin D	11	13
Diabetes Mellitus, Non-Insulin-Dependent	8	15
Insulin	7	44
Disease	6	7
C-reactive protein	5	5
homocysteine	4	9
Hydroxymethylglutaryl-CoA Reductase Inhibitors	4	6
testosterone	4	3
interleukin-6	3	9
Cardiovascular Diseases	3	5
vitamin B12	3	4
ethanol	3	3
High Density Lipoproteins	3	1
Hypertensive disease	2	17
cardiovascular risk factor	2	10
Metabolic syndrome	2	5
Non-alcoholic Fatty Liver Disease	2	3
Amino Acids, Branched-Chain	2	2
Atherosclerosis	2	2
Genes	2	2
Adiponectin	2	1
Asthma	2	1
Diabetic Nephropathy	2	1
LPA	2	1
metformin	1	6
folate	1	4
mullerian-inhibiting hormone	1	4
tocilizumab	1	4
Diabetes	1	3
EEF1A2	1	3
Hyperandrogenism	1	3
IGHE	1	3
STN gene	1	3
vitamin E	1	3
Age related macular degeneration	1	2
Angiotensin-Converting Enzyme Inhibitors	1	2
Glycosylated hemoglobin A	1	2
IL6	1	2
Myocardial Infarction	1	2
Alanine Transaminase	1	1
Anti-Inflammatory Agents	1	1
Anticoagulants	1	1
APOE	1	1
Apolipoprotein A-I	1	1
Apolipoprotein E	1	1
ATP Citrate (pro-S)-Lyase	1	1
beta carotene	1	1
Body mass index	1	1
Cerebrovascular accident	1	1
coenzyme Q10	1	1
Complement System Proteins	1	1
Coronary heart disease	1	1
Crohn Disease	1	1
DEFA1A3	1	1
Enzymes	1	1
Free thyroxin	1	1
Hyperglycemia	1	1
Hyperlipidemia	1	1
Inflammatory Bowel Diseases	1	1
LOC107984137	1	1
Low-Density Lipoproteins	1	1
MTND1P5	1	1
Nitrous Oxide	1	1
SIGLEC5	1	1
Vitamin D Deficiency	1	1

### Sheet: Table S5
object	MR	RCT
Diabetes Mellitus, Non-Insulin-Dependent	23	62
Disease	20	30
Cardiovascular Diseases	16	41
Obesity	13	20
Coronary heart disease	9	5
Diabetes	6	29
Alzheimer's Disease	5	8
Coronary Arteriosclerosis	4	3
Asthma	3	23
Cerebrovascular accident	3	5
Hypertensive disease	3	5
Atherosclerosis	3	3
Vitamin D	3	3
cardiovascular risk factor	3	2
Polycystic Ovary Syndrome	2	7
COG2	2	5
Dyslipidemias	2	4
Vitamin D Deficiency	2	3
Body mass index	2	1
Diabetes Mellitus, Insulin-Dependent	2	1
homocysteine	1	7
C-reactive protein	1	6
Rheumatoid Arthritis	1	4
Chronic disease	1	3
Angiotensin Receptor	1	2
Blindness	1	2
Heart failure	1	2
Adiponectin	1	1
Alkaline Phosphatase	1	1
Crohn Disease	1	1
CRP	1	1
Fatty Liver	1	1
Genes	1	1
High Density Lipoproteins	1	1
Insulin	1	1
interleukin-6	1	1
Ischemic stroke	1	1
Liver diseases	1	1
Low-Density Lipoproteins	1	1
Myocardial Infarction	1	1
Myocardial Ischemia	1	1
Periodontitis	1	1
thyrotropin	1	1
vitamin B12	1	1
